# Correlates and Consequences of Clonal Hematopoiesis Expansion Rate: A 15-Year Longitudinal Study of 6,986 Women

**DOI:** 10.1101/2025.01.12.25320422

**Authors:** Yash Pershad, Md Mesbah Uddin, Liying Xue, Jeffrey Haessler, Jason M. Collins, Taralynn M. Mack, Elena Glick, Veronica Glaser, Kun Zhao, Siddhartha Jaiswal, JoAnn E. Manson, Urvashi Pandey, Pinkal Desai, Pradeep Natarajan, Michael C. Honigberg, Charles Kooperberg, Eric A. Whitsel, Jacob O. Kitzman, Alexander G. Bick, Alexander P. Reiner

**Author notes:** Co-supervised the work (Alexander G. Bick, Alexander P. Reiner).

## Abstract

Clonal hematopoiesis of indeterminate potential (CHIP) is associated with increased mortality and malignancy risk, yet the determinants of clonal expansion remain poorly understood. We performed sequencing at >4,000x depth of coverage for CHIP mutations in 6,986 postmenopausal women from the Women’s Health Initiative at two timepoints approximately 15 years apart. Among 3,685 mutations detected at baseline (VAF ≥ 0.5%), 50% progressed to CHIP (VAF ≥ 2%) at follow-up. We confirmed that clonal expansion is highly dependent on initial clone size and CHIP driver gene, with *SF3B1* and *JAK2* mutations exhibiting the fastest growth rate. We identified germline variants in *TERT*, *IL6R*, *TCL1A*, and *MSI2* that modulate clonal expansion rate. Measured baseline leukocyte telomere length showed differential effects on incident CHIP risk, with shorter baseline leukocyte telomere length predisposing to incident *PPM1D* mutations and longer baseline leukocyte telomere length favoring incident *DNMT3A* mutations. We discovered that the *IL6R* missense variant p.Asp358Ala specifically impairs *TET2* clonal expansion, supported by direct measurements of soluble interleukin-6 receptor and interleukin-6. Faster clonal growth rate was associated with increased risk of cytopenia, leukemia, and all-cause mortality. Notably, CHIP clonal expansion rate mediated 34.4% and 43.7% of the Clonal Hematopoiesis Risk Score’s predictive value for leukemia and all-cause mortality, respectively. These findings reveal key biological determinants of CHIP progression and suggest that incorporating growth rate measurements could enhance risk stratification.
