## Supplemental Tables for "Correlates and Consequences of Clonal Hematopoiesis Expansion Rate: A 15-Year Longitudinal Study of 6,986 Women"

### Sheet: ST1
Supplemental Table 1. Genes covered by smMIPS capture panel
Gene name	Target size (bp)	MIPS read depth
		Median	Mean
ASXL1	4687	2054	3891
CBL	2803	4880	6845
DNMT3A	3071	3163	4325
GNB1	1023	4671	6139
PPM1D	1894	3889	4856
SF3B1	4045	3936	5073
TET2	6165	2033	3587
TP53	1714	4063	5543
U2AF1	880	4403	6126
ZBTB33	2019	1983	2632
ZNF318	6918	3240	4765
SRSF2	1	289	512
IDH1	1	1325	1797
IDH2	1	3029	3909
JAK2	1	3839	4944
Overall	35223	2803	4480

### Sheet: ST2
Supplemental Table 2. Baseline Characteristics Stratified by CHIP Status (VAF >=2%)
Variable	No Prevalent CHIP (N=5987)	Prevalent CHIP at Baseline (N=999)
Age (median [IQR], years)	63.0 [56.0, 67.0]	67.0 [61.0, 70.0]
Waist Circumference (median [IQR], cm)	86.0 [78.0, 95.2]	87.0 [78.5, 96.5]
Hip Circumference (median [IQR], cm)	106.0 [99.5, 114.0]	106.0 [99.0, 114.0]
Systolic Blood Pressure (median [IQR], mm Hg)	126.0 [115.0, 138.0]	127.0 [116.2, 140.0]
Diastolic Blood Pressure (median [IQR], mm Hg)	76.0 [70.0, 82.0]	76.0 [69.8, 81.0]
Body Mass Index (median [IQR], kg/m2)	28.1 [24.8, 32.1]	28.0 [24.7, 31.9]
Base Hemoglobin (median [IQR], g/dL)	13.3 [12.7, 14.0]	13.4 [12.8, 14.1]
Base Platelet Count (median [IQR], 10^9 cells/L)	242.0 [207.0, 279.0]	240.0 [205.0, 277.0]
Base White Blood Cell Count (median [IQR], 10^9 cells/L)	5.4 [4.6, 6.5]	5.5 [4.7, 6.6]
Smoking Status (N, %)
Never Smoked	2525 (55.7)	516 (52.1)
Past Smoker	1704 (37.6)	412 (41.6)
Current Smoker	305 (6.7)	63 (6.4)
Alcohol Intake (N, %)
Nondrinker	536 (11.7)	112 (11.3)
Past Drinker	893 (19.6)	158 (15.9)
<1 drink per month	641 (14.0)	131 (13.2)
<1 drink per week	953 (20.9)	230 (23.2)
1 to <7 drinks per week	1085 (23.8)	238 (24.0)
7+ drinks per week	455 (10.0)	124 (12.5)
Marital Status (N, %)
Never married	191 (4.2)	43 (4.3)
Divorced or separated	927 (20.3)	171 (17.2)
Widowed	754 (16.5)	214 (21.5)
Presently married	2606 (57.0)	556 (55.9)						2
Marriage-like relationship	92 (2.0)	11 (1.1)
Total Family Income (N, %)
Less than $10,000	184 (4.1)	35 (3.6)
$10,000 to $19,999	521 (11.7)	117 (12.0)
$20,000 to $34,999	1104 (24.7)	265 (27.2)
$35,000 to $49,999	954 (21.3)	222 (22.7)
$50,000 to $74,999	900 (20.1)	187 (19.2)
$75,000 to $99,999	389 (8.7)	78 (8.0)
$100,000 to $149,999	263 (5.9)	39 (4.0)
$150,000 or more	71 (1.6)	12 (1.2)
Don't know	86 (1.9)	21 (2.2)
Race/Ethnicity
American Indian/Alaska Native	4 (0.1)	3 (0.3)
Asian	1 (0.0)	0 (0.0)
Black	1535 (33.4)	256 (25.6)
Non-Hispanic White	1916 (41.7)	582 (58.3)
Hispanic/Latino	849 (18.5)	116 (11.6)
More than one race	76 (1.7)	25 (2.5)
Unknown/not reported	210 (4.6)	17 (1.7)
Region
Northeast	900 (19.6)	232 (23.2)
South	1391 (30.3)	252 (25.2)
Midwest	1102 (24.0)	240 (24.0)
West	1198 (26.1)	275 (27.5)
Education
Didn't go to school	4 (0.1)	0 (0.0)
Grade school (1-4 years)	20 (0.3)	5 (0.5)
Grade school (5-8 years)	64 (1.1)	12 (1.2)
Some high school (9-11 years)	223 (3.7)	29 (2.9)
High school diploma or GED	998 (16.8)	160 (16.1)
Vocational or training school	634 (10.7)	104 (10.5)
Some college or Associate Degree	1,678 (28.2)	257 (25.9)
College graduate or Baccalaureate Degree	601 (10.1)	109 (11.0)
Some post-graduate or professional	620 (10.4)	117 (11.8)
Master's Degree	968 (16.3)	171 (17.2)
Doctoral Degree (Ph.D,M.D.,J.D.,etc.)	142 (2.4)	30 (3.0)

### Sheet: ST3
Supplemental Table 3. Prevalence of various driver genes for CHIP (VAF ≥ 2%) at baseline and LLS.
Driver Gene	Baseline Prevalence (%)	LLS Prevalence (%)
DNMT3A	0.64	0.5
TET2	0.2	0.27
ZNF318	0.033	0.049
ASXL1	0.029	0.036
PPM1D	0.02	0.032
Other	0.078	0.113

### Sheet: ST4
Supplemental Table 3. Growth rate of CHIP and micro-CH by driver gene for CHIP driver genes with N>25
Gene	Baseline CHIP (VAF ≥ 2%)			Baseline Micro-CH (0.5% ≤ VAF ≤ 2%)
	N	Median Growth Rate (%/year)	IQR (%/year)	N	Median Growth Rate (%/year)	IQR (%/year)
DNMT3A	908	0.0693777	0.0879986	576	0.028	0.069
TET2	374	0.108922	0.100514	144	0.06	0.09
PPM1D	85	0.117878	0.0469752	31	0.085	0.079
ZNF318	68	0.0830445	0.0799391	35	0.038	0.084
ASXL1	60	0.111615	0.0773934	15	0.096	0.142
TP53	43	0.0895516	0.0970914	19	0.056	0.092
SF3B1	35	0.144105	0.0819735	5	0.191	0.218
JAK2	25	0.162743	0.116802	13	0.08	0.161

### Sheet: ST5
Supplemental Table 4. Baseline demographic associations with CHIP growth rate
Predictor	Beta	Standard Error	P-value
Age (years)	0.0003502	0.000361	0.332034
Waist Circumference (cm)	0.00030574	0.000184482	0.0976139
Hip Circumference (cm)	0.000339537	0.000206698	0.100604
Systolic Blood Pressure (mm Hg)	0.000262488	0.000138279	0.057803
Diastolic Blood Pressure (mm Hg)	0.000415639	0.000266227	0.118625
BMI (kg/m2)	0.000745336	0.000437366	0.0885061
Creatinine (mg/dL)	0.0330628	0.0206277	0.10933
C-Reactive Protein (mg/L)	0.000142222	0.000590283	0.809659
Fasting Glucose (mg/dL)	0.000108637	0.000113279	0.33781
Insulin (pmol/L)	-6.79378e-06	2.18602e-05	0.75604
HDL Cholesterol (mg/dL)	-0.000500627	0.000241926	0.0388064
LDL Cholesterol (mg/dL)	8.43999e-05	9.64744e-05	0.381901
Triglycerides (mg/dL)	6.50705e-05	5.10667e-05	0.202921
Smoking Status	-0.0068141	0.00389038	0.0800055
Alcohol Intake	-0.00272865	0.00151423	0.0716918
Ethnicity	-0.0126363	0.00773012	0.102267
Region	-0.0019938	0.00213712	0.35096
Marital Status	0.00215717	0.00257575	0.402413
Education	0.000227261	0.00121575	0.851733
Income	0.000789017	0.00144834	0.585971
Race	0.0053632	0.0025207	0.033483

### Sheet: ST6
Supplemental Table 5. Germline genetic associations with clonal hematopoiesis growth rate
Variant	CHIP (VAF ≥ 2%) Growth Rate (%/year)				Any CH (VAF ≥ 0.5%) Growth Rate (%/year)
	All	DNMT3A	TET2	ASXL1	All	DNMT3A	TET2	ASXL1
rs2853677 (TERT)	-0.7 [-0.9, -0.4]***	-0.6 [-1.0, -0.2]**	-0.8 [-1.4, -0.2]**	–1.2 [-2.0, -0.4]**	0.4 [-0.1, 0.7]	0.06 [-0.3, 0.4]	0.7 [-0.5, 1.8]	2.3 [-0.8, 5.4]
rs145629243 (ZNF318)	1.5 [-0.6, 3.6]	1.1 [-1.6, 3.7]	1.7 [-3.8, 7.2]	N/A	1.2 [-0.6, 3.0]	1.2 [-0.6, 3.0]	0.1 [-6.4, 6.7]	N/A
rs1800057 (ATM)	0.3 [-1.3, 1.9]	0.20 [-1.5, 1.9]	-0.1 [-4.6, 4.3]	N/A	0.3 [-1.0, 1.5]	0.2 [-1.0, 1.5]	0.1 [-6.4, 6.7]	N/A
rs2887399 (TCL1A)	0.4 [-0.1, 0.8]	0.7 [0.2, 1.2]**	0.03 [-1.3, 1.3]	-0.8 [-3.7, 2.2]	-0.2 [-0.6, 0.2]	0.4 [0.2, 0.8]*	-1.8 [-3.0, -0.5]**	-3.0 [-6.7, 0.8]
rs11868362 (MSI2)	-0.3 [-0.9, 0.3]	0.2 [-0.5, 0.9]	-0.6 [-2.2, 1.0]	-2.5 [-5.3, 0.2]	-0.3 [-0.8, 0.2]	0.10 [-0.4, 0.6]	-0.4 [-1.9, 1.1]	-5.0 [-8.3, -1.4]**
rs17879961 (CHEK2)	-4.0 [-9.4, 1.4]	-0.4 [-9.7, 2.6]	0.9 [-0.6, 2.4]	-0.8 [-4.4, 2.8]	0.8 [-2.8, 4.5]	-3.1 [-8.4, 2.1]	-2.9 [-10.7, 4.8]	N/A
rs2228145 (IL6R)	-0.5 [-0.6, -0.1]*	-0.1 [-0.7, 0.4]	-0.3 [-1.4, 0.8]	-0.8 [-3.5, 1.7]	-0.2 [-0.5, 0.2]	0.2 [-0.2, 0.6]	-0.05 [-1.1, 1.0]	-0.2 [-4.2, 3.7]
